# Dynamics of B-cell repertoires and emergence of cross-reactive responses in COVID-19 patients with different disease severity

**DOI:** 10.1101/2020.07.13.20153114

**Authors:** Zachary Montague, Huibin Lv, Jakub Otwinowski, William S. DeWitt, Giulio Isacchini, Garrick K. Yip, Wilson W. Ng, Owen Tak-Yin Tsang, Meng Yuan, Hejun Liu, Ian A. Wilson, J. S. Malik Peiris, Nicholas C. Wu, Armita Nourmohammad, Chris Ka Pun Mok

## Abstract

COVID-19 patients show varying severity of the disease ranging from asymptomatic to requiring intensive care. Although a number of SARS-CoV-2 specific monoclonal antibodies have been identified, we still lack an understanding of the overall landscape of B-cell receptor (BCR) repertoires in COVID-19 patients. Here, we used high-throughput sequencing of bulk and plasma B-cells collected over multiple time points during infection to characterize signatures of B-cell response to SARS-CoV-2 in 19 patients. Using principled statistical approaches, we determined differential features of BCRs associated with different disease severity. We identified 38 significantly expanded clonal lineages shared among patients as candidates for specific responses to SARS-CoV-2. Using single-cell sequencing, we verified reactivity of BCRs shared among individuals to SARS-CoV-2 epitopes. Moreover, we identified natural emergence of a BCR with cross-reactivity to SARS-CoV-1 and SARS-CoV-2 in a number of patients. Our results provide important insights for development of rational therapies and vaccines against COVID-19.
