## Supplementary material for "Dynamics of B-cell repertoires and emergence of cross-reactive responses in COVID-19 patients with different disease severity": Table S1

### Sheet: Sheet1
Severity	Patient (Sex, Age)	Time (replicate)	Abundance	Singletons	Unique sequences	Lineages (size > 2)	Lineages (size > 10)
Healthy	H1 (F, 28)	0 (1)	585886	67557	69985	623	282
	H2 (F, 30)	0 (1)	366626	54765	57112	826	369
	H3 (M, 45)	0 (1)	336339	42613	44106	469	221
Mild	1 (F, 62)	22 (1)	340773	62846	106373	2474	1221
		22 (2)	187755	38058
		43 (1)	313753	55415	101573
		43 (2)	216832	41867
	2 (F, 37)	2 (1)	234000	44165	44814	3107	1271
		15 (1)	269510	38632	90655
		15 (2)	136105	24335
		15 (3)	122493	23898
		34 (1)	877806	104879	209879
		34 (2)	299677	48613
		34 (3)	285678	47777
Moderate	3 (M, 47)	8 (1)	513662	73778	164904	2717	1251
		8 (2)	127864	27294
		8 (3)	325384	56658
		38 (1)	571769	65093	132895
		38 (2)	141683	24684
		38 (3)	241868	37894
	4 (F, 73)	18 (1)	317855	37128	60831	1222	441
		18 (2)	111427	21487
		34 (1)	235260	39501	69040
		34 (2)	159067	26999
	5 (F, 72)	10 (1)	677259	97781	103198	2695	1215
		27 (1)	829769	105705	110757
	6 (M, 56)	13 (1)	366489	62644	67365	2825	1241
		28 (1)	575454	71227	74550
	7 (F, 55)	11 (1)	559836	85695	91002	5844	2675
		16 (1)	256747	45229	47957
		39 (1)	1385280	183388	192451
	8 (M, 37)	14 (1)	341447	60690	101153	3456	1627
		14 (2)	177401	35116
		32 (1)	394388	58632	119555
		32 (2)	367276	56757
		37 (1)	330463	48171	88008
		37 (2)	239495	36775
	9 (F, 52)	5 (1)	88825	19062	67036	3025	1533
		5 (2)	281929	45587
		8 (1)	337280	59940	114397
		8 (2)	260919	49560
		18 (1)	322638	57265	118533
		18 (2)	310452	55579
	10 (M, 27)	8 (1)	56146	7437	10332	915	404
		8 (2)	12101	2483
		14 (1)	465583	54671	81512
		14 (2)	138907	22548
	11 (F, 20)	10 (1)	526891	75605	118907	3010	1421
		10 (2)	177963	36654
		15 (1)	411802	71675	85572
		15 (2)	25773	8636
	12 (F, 48)	7 (1)	167253	16442	20963	1285	541
		7 (2)	9967	3982
		11 (1)	485491	68900	130095
		11 (2)	353809	55396
	13 (F, 44)	7 (1)	502644	44087	79069	2868	1491
		7 (2)	269464	31602
		13 (1)	556448	85160	172192
		13 (2)	436959	75728
	14 (F, 51)	3 (1)	556305	69852	137602	3207	1631
		3 (2)	387828	60574
		7 (1)	707053	107229	191634
		7 (2)	424161	73551
Severe	15 (F, 68)	39 (1)	330027	52159	102887	2467	1232
		39 (2)	252573	44751
		41 (1)	285227	40809	70733
		41 (2)	111393	21975
		41 (3)	22780	3473
		71 (1)	2722	2550	32925
		71 (2)	27529	8412
		71 (3)	114391	12003
		71 (4)	64427	8053
	16 (M, 75)	44 (1)	393239	43502	84714	848	328
		44 (2)	249452	37010
		53 (1)	319869	36988	93905
		53 (2)	390043	52473
	17 (M, 60)	22 (1)	217292	25681	88196	972	393
		22 (2)	445077	57879
		36 (1)	579192	47906	63325
		36 (2)	77254	10672
		36 (3)	29979	2990
	18 (F, 62)	8 (1)	268701	40873	70530	2142	938
		8 (2)	167760	26507
		30 (1)	339144	48349	159879
		30 (2)	248845	48291
		30 (3)	333632	56928
	19 (M, 56)	6 (1)	428221	69313	75128	1884	963
Unproductive	Pooled	Pooled	270632	79463	88312	4826	1065
