## Supplementary material for "Dynamics of B-cell repertoires and emergence of cross-reactive responses in COVID-19 patients with different disease severity": Table S4

### Sheet: Sheet1
Severity	Patient (Sex, Age)	Time (replicate)	Abundance	Singletons	Unique sequences	Lineages (size > 2)		Lineages (size > 10)
						with bulk & plasma	with only plasma	with bulk & plasma	with only plasma
Healthy	H4 (M, 28)	0 (1)	11036	1684	3019	0	120	0	33
		0 (2)	6044	1196
	H5 (M, 40)	0 (1)	1355	492	2219	0	97	0	24
		0 (2)	8613	1614
	H6 (F, 66)	0 (1)	28990	4314	9546	0	190	0	74
		0 (2)	35091	4640
Mild	20 (F, 31)	11 (1)	1380	402	773	0	89	0	21
		11 (2)	1276	354
		20 (1)	1823	377	843
		20 (2)	1128	439
	21 (M, 18)	5 (1)	16996	3101	11573	0	410	0	185
		5 (2)	60561	7854
		33 (1)	52212	6856	15857
		33 (2)	61964	7859
	22 (M, 39)	13 (1)	76784	11730	19459	0	395	0	180
		13 (2)	41796	6622
		27 (1)	2748	670	1803
		27 (2)	4930	1038
Moderate	3 (M, 47)	8 (1)	2440	698	2155	79	217	53	75
		8 (2)	7533	1385
		38 (1)	3846	687	1486
		38 (2)	3640	753
		72 (1)	2859	633	2053
		72 (2)	13324	1322
		100 (1)	17384	2203	3876
		100 (2)	9938	1518
	5 (F, 72)	10 (1)	24906	3332	7161	157	182	96	62
		10 (2)	20284	3327
		27 (1)	28485	3618	6982
		27 (2)	20821	3022
	7 (F, 55)	11 (1)	54711	6697	14992	197	216	132	63
		11 (2)	64295	7338
		39 (1)	8217	1412	3011
		39 (2)	8944	1485
	9 (F, 52)	5 (1)	76609	12089	27075	272	391	206	142
		5 (2)	94494	13330
		18 (1)	12602	1902	3656
		18 (2)	10692	1541
	10 (M, 27)	8 (1)	171804	17304	38741	79	410	62	168
		8 (2)	193337	19534
		14 (1)	115503	12745	26838
		14 (2)	128001	12734
	13 (F, 44)	7 (1)	829	402	897	153	218	99	81
		7 (2)	2063	459
		13 (1)	164622	17168	22280
		13 (2)	26220	3871
	23 (M, 31)	11 (1)	239	207	611	0	137	0	41
		11 (2)	657	399
		26 (1)	3591	837	1918
		26 (2)	5705	994
	24 (F, 52)	6 (1)	12495	1777	2224	0	150	0	74
		6 (2)	798	289
		37 (1)	4464	691	3867
		37 (2)	21581	2898
	25 (F, 41)	18 (1)	220421	26949	35645	0	1505	0	715
		18 (2)	19123	3651
		24 (1)	403364	49901	97832
		24 (2)	334103	42011
Severe	19 (M, 56)	6 (1)	102074	14480	31488	215	431	131	168
		6 (2)	110748	15053
		39 (1)	6329	1100	3045
		39 (2)	14010	1781
		81 (1)	48533	4763	8118
		81 (2)	27819	2942
Asymptomatic	26 (F, 37)	0 (1)	168812	24871	52451	0	650	0	307
		0 (2)	187916	24393
	27 (F, 21)	0 (1)	46704	7068	22105	0	356	0	167
		0 (2)	116665	13905
