## Supplementary material for "Dynamics of B-cell repertoires and emergence of cross-reactive responses in COVID-19 patients with different disease severity": Table S5

### Sheet: Sheet1
IGHV gene	IGHJ gene	HCDR3	# ind.		Plasma B-cells observed
IGHV4-34	IGHJ6	CARDQTVLEWLWYGMDVW	12	-13.03	Yes
IGHV4-39	IGHJ4	CARHVHMTWFEPSPGFDYW	11	-19.01	No
IGHV4-39	IGHJ5	CARQKMGSVTIFGVVMHDNWFDPW	11	-16.98	No
IGHV4-39	IGHJ3	CARRGRKLLPVAGTIDAFDIW	11	-16.14	Yes
IGHV6-1	IGHJ5	CARITFAVIPPW	11	-14.45	No
IGHV4-30-4	IGHJ4	CARDRGLGVIENFDYW	11	-12.98	No
IGH4-61	IGHJ1	CARIGYDSSGYYYIFQHW	11	-12.75	No
IGHV4-4	IGHJ5	CARGVAGEYWNDGKIRDFNWFDPW	10	-22.56	No
IGHV2-5	IGHJ4	CAHSIKPRRSGYCSGGSCYHFDYW	10	-17.26	No
IGH4-34	IGHJ3	CARGRRPVVVPAAGPAGRAFDIW	10	-15.64	Yes
IGHV4-59	IGHJ5	CARQDAWAYCGGDCYRGWFDPW	10	-15.11	No
IGHV6-1	IGHJ4	CARGGWGAPGSGRLFDYW	10	-14.8	No
IGHV4-61	IGHJ4	CAREVGSYYDWRPDYW	10	-13.69	No
IGHV4-34	IGHJ6	CARGDDNYCTYSYGYGRLNRYYYYGMDVW	9	-23.96	Yes
IGHV2-70	IGHJ4	CARSYGTTVVTRAFDYW	9	-15.5	No
IGHV4-34	IGHJ6	CARGQRSGACSGGSCVYYYGMDVW	9	-15.08	No
IGHV4-4	IGHJ6	CATLSRRAAAGTRDYYGMDVW	9	-14.72	No
IGHV4-34	IGHJ4	CARGSRQWLVRPPHYYYFDYW	9	-14.6	Yes
IGHV4-59	IGHJ4	CARSRSGGSCYSFPSWYFDYW	9	-14.31	No
IGHV4-39	IGHJ4	CVRSRAERYFDWTKLDAHVKPYYFDYW	8	-29.2	No
IGHV2-5	IGHJ2	CAHVGMACSGGSCYSKIKDWYFDLW	8	-19.86	Yes
IGHV4-34	IGHJ5	CAMGFHCSGGSCYDGVLGSW	8	-19.83	No
IGHV2-5	IGHJ4	CAQSNDVLRYFDWLYKMRGFDYW	8	-19.81	No
IGHV4-34	IGHJ2	CARLNGWGIVVVIAIPRKNWYFDLW	8	-18.1	Yes
IGHV4-34	IGHJ5	CARESYAYTLTRGSTWFDPW	8	-16.01	No
IGHV4-39	IGHJ2	CARHGEMATIVGWWYFDLW	8	-15.51	No
IGHV4-59	IGHJ4	CARHALGYFDWLNEGYFDYW	8	-15.46	No
IGHV4-59	IGHJ4	CARGDVEMATIKSGGPFYHFDYW	7	-22.11	No
IGHV4-39	IGHJ6	CARDKAEYIVVVPAVPLAYGMDVW	7	-18	No
IGHV4-39	IGHJ2	CARSDLSVIVLVVYATRGGYFDLW	7	-17.85	No
IGHV3-30	IGHJ6	CAKDQGYCSSTSCFRGWTYYYYGMDVW	7	-17.31	No
IGHV4-59	IGHJ4	CARHRRLGLISDSSVDYW	7	-17.25	No
IGHV6-1	IGHJ6	CARGRMVPYSSSWTTLYYYYGMDVW	7	-16.58	No
IGHV3-30	IGHJ4	CAKDATIFWFERGRGTFDYW	6	-21.94	No
IGHV4-61	IGHJ6	CARDRPESWRISPRLGELCATVVHSASGMDVW	5	-32.4	No
IGHV4-28	IGHJ4	CATGFSGYSSSWYDKPLLEVEHAGPYFDYW	4	-31.16	No
IGHV4-34	IGHJ6	CARSTVTNSPFGFSNKLRSRYYGMDVW	4	-26.29	No
IGHV4-34	IGHJ5	CARGETRLPVRSAFPVWFGELFANWFDPW	4	-24.79	Yes
