## Supplementary material for "Dynamics of B-cell repertoires and emergence of cross-reactive responses in COVID-19 patients with different disease severity": Table S6

### Sheet: single_cell
ID	Target	HCDR3	IGHV	IGHJ	LCDR3	Kappa V call	Kappa J call	Lambda V call	Lambda J call	log10 Ppost	# ind.	Patient ID	Abundances (bulk, plasma)	Lineage size (bulk)	matched to plasmablast repertoire
clonotype65	SARS-CoV-2: RBD	CARGQYSSSWYYFDYW	IGHV3-33	IGHJ4	CQQSYSTPTWTF	IGKV1-39	IGKJ1			-8.4	8	2 12 5 6 7 9 14 4	[(2765, 0), (6, 0)] (1426, 0) [(21, 0), (1, 0)] (2 ,0) (2, 0) (2, 0) (1, 0) (1, 0)	[496, 6] 185 [9, 1] 1 2 2 1 1	FALSE
clonotype43	SARS-CoV-2: RBD	CARDSSGSVDYW	IGHV4-4	IGHJ4	CQQYGSSPRTF	IGKV3-20	IGKJ1			-7.7	8	9 8 3 2 1 4 18 19	(30683, 696) (74, 0) (29, 1) (13, 0) (6, 0) (6, 0) (6, 0) (0, 2)	3792 32 11 13 6 4 5 0	TRUE
clonotype130	SARS-CoV-2: RBD	CARGGGYYFDYW	IGHV3-30-3	IGHJ4	CQQSYSTPFTF	IGKV1-39	IGKJ3			-7.1	5	2 5 7 19 3	(3, 0) (1, 0) (1, 0) (0, 231) (0, 1)	3 1 1 0 0	TRUE
clonotype176	SARS-CoV-2: RBD	CAREQTMMVYYYYGMDVW	IGHV3-48	IGHJ6	CQQYNNWPPLTF	IGKV3-15	IGKJ4			-10.6	3	14 15 12	(449, 0) (1, 0) (1, 0)	57 1 1	FALSE
clonotype131	SARS-CoV-2: RBD	CARDPPFYGMDVW	IGHV4-59	IGHJ6	CQQRSNWPWTF	IGKV3-11	IGKJ1			-9.2	3	11 15 13	(403, 0) (1, 0) (1, 0)	63 1 1	FALSE
clonotype243	SARS-CoV-2: RBD	CARHDYGDRDFDYW	IGHV4-39	IGHJ4	CQQYNSYPWTF	IGKV1-5	IGKJ1			-8.6	3	1 4 2	(524, 0) (1, 0) (1, 0)	93 1 1	FALSE
clonotype162	SARS-CoV-2: RBD	CARHGYSYGLDYFDYW	IGHV4-39	IGHJ4	CQQSYSTRWAF	IGKV1-39	IGKJ3			-8.2	3	1 8 4	[(1090, 0), (9, 0)] (4, 0) (3, 0)	[218, 4] 4 3	FALSE
clonotype148	SARS-CoV-2: RBD	CARDLFQVGATDYW	IGHV3-53	IGHJ4	CQQYGSSPGYTF	IGKV3-20	IGKJ2			-11.1	2	9 4	(165, 0) (1, 0)	31 1	FALSE
clonotype170	SARS-CoV-2: RBD	CARAGLVGAAIDYW	IGHV3-48	IGHJ4	CAAWDDSLNGLVF			IGLV1-44	IGLJ3	-8.5	2	7 2	(556, 0) (1, 0)	70 1	FALSE
clonotype209	SARS-CoV-2: RBD	CAREGAGWFDPW	IGHV4-61	IGHJ5	CQQSYSTPYTF	IGKV1-39	IGKJ2			-8	2	3 8	(299, 0) (1, 0)	66 1	FALSE
clonotype91	SARS-CoV-2: RBD	CARDGIVVVDYYYGMDVW	IGHV3-33	IGHJ6	CQAWDSSTYVF			IGLV3-1	IGLJ1	-9.3	1	14	(3, 0)	3	FALSE
clonotype45	SARS-CoV-2: RBD	CAKDIAVAGYFDYW	IGHV3-33	IGHJ4	CSSYTSSSTWVF			IGLV2-14	IGLJ3	-9.1	1	2	(6, 0)	4	FALSE
clonotype51	SARS-CoV-2: RBD	CARIGDYYYGMDVW	IGHV3-53	IGHJ6	CAAWDDSLSGVVF			IGLV1-47	IGLJ3	-8.6	1	14	(4, 0)	4	FALSE
clonotype317	SARS-CoV-2: NTD	CARDGGGWFDPW	IGHV3-30-3	IGHJ5	CQAWDSSTVVF			IGLV3-1	IGLJ3	-7.5	12	17 5 7 4 18 8 15 13 16 12 6 14	[(5697, 0), (5, 0), (3, 0)] (794, 0) [(96, 0), (3, 0)] (74, 0) (73, 0) (41, 0) (11, 0) (5, 0) (4, 0) (3, 0) (2, 0) (1, 0)	[348, 5, 3] 107 [21, 3] 12 14 4 5 4 4 3 1 1	FALSE
clonotype341	SARS-CoV-2: NTD	CARETPYGASIDYW	IGHV4-59	IGHJ4	CQQANSFRTF	IGKV1-12	IGKJ1			-11.1	11	11 7 9 6 4 12 2 17 16 1 18	(3030, 0) (2263, 7) (1443, 5) (84, 0) (5, 0) (4, 0) (3, 0) (3, 0) (2, 0) (1, 0) (1, 0)	378 427 267 18 3 4 3 3 2 1 1	TRUE
clonotype169	SARS-CoV-2: NTD	CARSEYSSGWYYFDYW	IGHV4-59	IGHJ4	CQSYDSSNVVF			IGLV6-57	IGLJ3	-6.5	10	15 7 13 16 17 10 11 12 3 2	[(9361, 0), (256, 0), (93, 0)] [(776, 0), (445, 0)] [(13, 0), (1,0)] (7, 0) (6, 0) (6, 0) (5, 0) (3, 0) (1, 0) (1, 0)	[1066, 83, 57] [158, 82] [10, 1] 6 6 6 5 3 1 1	FALSE
clonotype221	SARS-CoV-2: NTD	CAKAPAYDFWSGYHLDYW	IGHV3-23	IGHJ4	CCSYAGSYIRVF			IGLV2-11	IGLJ3	-10.7	8	1 9 8 4 2 3 18 13	[(5336, 0), (6, 0), (5, 0)] [(2325, 1017), (6, 1), (5, 1), (2, 1)] (366, 0) (11, 0) (5, 0) (4, 0) (4, 0) (0, 1)	[1338, 6, 5] [575, 6, 5, 2] 96 9 5 4 4 0	TRUE
clonotype333	SARS-CoV-2: NTD	CAKDIVSRYYYGMDVW	IGHV3-30	IGHJ6	CCSYAGSSTYVF			IGLV2-23	IGLJ1	-12.7	4	13 7 11 16	(582, 0) (6, 0) (3, 0) (1, 0)	63 3 3 1	FALSE
clonotype274	SARS-CoV-2: NTD	CTTDRYYDYVWGSYRTPGYW	IGHV3-15	IGHJ4	CAAWDDSLNGRVF			IGLV1-44	IGLJ3	-14.4	2	11 9	(114, 0) (0, 30)	23 0	TRUE
clonotype223	SARS-CoV-2: NTD	CVTAPVVRGSPSDYYYYYGMDVW	IGHV1-24	IGHJ6	CQQYGSSF	IGKV3-20	IGKJ3			-13.6	1	5	(184, 0)	30	FALSE
clonotype315	SARS-CoV-2: NTD	CATAPPIGGAMYNWFDPW	IGHV1-24	IGHJ5	CNSRDSSGNHWVF			IGLV3-19	IGLJ3	-13.5	1	19	(46, 0)	5	FALSE
clonotype344	SARS-CoV-2: NTD	CATGPAVAGTSDWFDPW	IGHV1-24	IGHJ5	CYSTDSSGNHRVF			IGLV3-10	IGLJ3	-10.3	1	8	(5, 0)	3	FALSE
clonotype72	SARS-CoV-2: NTD	CAREGNLHYYYYYMDVW	IGHV3-30	IGHJ6	CQSADSSGTYYVF			IGLV3-25	IGLJ1	-10	1	19	(109, 0)	13	FALSE
clonotype277	SARS-CoV-2: NTD	CARGYYDFWSGYFDYW	IGHV3-33	IGHJ4	CQQRSNWPPRITF	IGKV3-11	IGKJ5			-7.3	1	9	(11, 0)	10	FALSE
clonotype23	SARS-CoV-2: NTD	CAKDTYYYGMDVW	IGHV3-9	IGHJ6	CLQHNSYPWTF	IGKV1-17	IGKJ1			-7.1	1	6	(55, 0)	11	FALSE
clonotype121	SARS-CoV-2: NTD	CARESGSYYFDYW	IGHV4-30-4	IGHJ4	CSSYAGSNNSVF			IGLV2-8	IGLJ1	-6.9	1	6	(76, 0)	12	FALSE
