## Supplementary material for "Dynamics of B-cell repertoires and emergence of cross-reactive responses in COVID-19 patients with different disease severity": Table S7

### Sheet: Sheet1
verified monoclonal antibody				observed receptors
ID	IGHV	HCDR3	target	IGHV	HCDR3	Patient ID
COVA2-07	IGHV3-53	AREAYGMDV	SARS-CoV-2: RBD	IGHV3-53	AREVYGMDV	[1, 2]
(Brouwer et al., 2020)				IGHV3-66	ARGAYGMDV	[13, 14, 15]
B38 (Wu et al., 2020)
COVA3-09	IGHV4-59	ARGPAATYYYYMDV	SARS-CoV-2: RBD	IGHV4-34	ARGPAATYYYGMDV	13
(Brouwer et al., 2020)
COV072_P3_HC_80-P1369 (Robbiani et al., 2020)	IGHV3-66	ARDLGDYGMDV	SARS-CoV-2: RBD	IGHV3-66	ARDLGPYGMDV	5
COVD57_P2_HC_H6-1369	IGHV1-58	AAPYCSGGSCNDAFDI	SARS-CoV-2: RBD	IGHV1-58	AAPYCSGGSCYDAFDI	6
(Robbiani et al., 2020)		AAPYCSGGSCSDAFDI			AAPYCSGGSCFDAFDI	9
COV107_P2_HC_81-P1369
(Robbiani et al., 2020)
COV107_P1_HC_36-P1369 (Robbiani et al., 2020)	IGHV3-53		SARS-CoV-2: RBD	IGHV3-53	ARAYGDYYFDY	6
COV107_P2_HC_13-P1369 (Robbiani et al., 2020)	IGHV3-53	ARDYGDYYFDY
COV047_P3_IgG_65-P1369 (Robbiani et al., 2020)	IGHV3-53	ARDYGDYYFDY
COVD21_P1_HC_A2-p1369 (Robbiani et al., 2020)	IGHV3-53	ARDYGDYYFDY
56H3 (Han et al., 2020)	IGHV3-66	ARGYGDYYFDY
		ARDYGDYYFDY
COV107_P1_HC_88-P1369 (Robbiani et al., 2020)	IGHV3-53	AREVAAFDI	SARS-CoV-2: RBD	IGHV3-53	AREVDAFDI	9
COV107_P1_HC_82 P1369	IGHV3-53, IGHV3-66	ARDYGDFYFDY	SARS-CoV-2: RBD	IGHV3-53	ARDYGDFYFDY	11
COV096_HC_74-p1369
COV047_P3_IgG_47-P1369
COVD21_P2_HC_F7-p1369
COVD21_P1_HC_A10-p1369
(Robbiani et al., 2020)
COV096_HC_134-p1369 (Robbiani et al., 2020)	IGHV3-53	ARDLMAYGMDV	SARS-CoV-2: RBD	IGHV3-53	ARDSMAYGMDV	4
						8
						9
COV096_HC_183-p1369 (Robbiani et al., 2020)	IGHV3-53	ARESYGMDV	SARS-CoV-2: RBD	IGHV3-53	AREVYGMDV	1
						2
COVD21_P1_HC_F10-p1369	IGHV1-58	AAPHCSGGSCYDAFDI	SARS-CoV-2: RBD	IGHV1-58	AAPYCSGGSCYDAFDI	6
(Robbiani et al., 2020)
COVD21_P3_HC_C9-p1369 (Robbiani et al., 2020)	IGHV3-53	ARDLGERGMDV	SARS-CoV-2: RBD	IGHV3-53	ARDRGERGMDV	5
82A5 (Han et al., 2020)	IGHV1-18	ARVQWLRLDY	SARS-CoV-2: RBD	IGHV1-18	ARVKWLRLDY	2
						7
56D7 (Han et al., 2020)	IGHV3-66	ARDLDYYGMDV	SARS-CoV-2: RBD	IGHV3-53	ARDVDYYGMDV	13
HK CV07-287 (Kreye et al., 2020)	IGHV1-58	AAPYCSSTNCYDAFDI	SARS-CoV-2: RBD	IGHV1-58	AAPYCSSTSCYDAFDI	5
HbnC3t1p2_C6 (Kreer et al., 2020)		AAPYCSSTRCYDAFDI
HL CV38-119	IGHV4-4	ARAWNFDY	SARS-CoV-2: RBD	IGHV4-34	ARGWNFDY	9
(Kreye et al., 2020)				IGHV4-4	ARGWNFDY	[2,4,9]
				IGHV-59	ARGWNFDY	9
CV30	IGHV3-53	ARDLDVSGGMDV	SARS-CoV-2: RBD	IGHV3-53	ARDLDVWGGMDV	1
(Hulburt et al., 2020)						4
COV2-2622	IGHV4-4	ARGWYFDY	SARS-CoV-2: NTD	IGHV4-34	ARGWNFDY	9
(Zost et al., 2020)				IGHV4-4	ARGWNFDY	[2,4,9]
				IGHV4-59	ARGWNFDY	9
				IGHV4-59	ARGIYFDY	9
				IGHV4-34	ARGNYFDY	18
				IGHV4-59	ARGNYFDY	[2,3,4,5,9,18]
				IGHV-34	ARGWAFDY	17
				IGHV4-59	ARGWAFDY	17
HK CV01-132	IGHV4-59	ARDRGYNWNYYYYYGMDV	SARS-CoV-2: S1	IGHV4-59	ARDLGYNWNYYYYYGMDV	[2,4,9]
(Kreye et al., 2020)				IGHV4-34	ARDQGYNWNYYYYYGMDV	[11,13,15]
				IGHV4-4	ARDQGYNWNYYYYYGMDV	[11,13,15,16]
				IGHV4-59	ARDQGYNWNYYYYYGMDV	[11,13,15,16]
HL CV03-148	IGHV3-23	AKGPRLLWFGELSPFDY	SARS-CoV-2: S1	IGHV3-23	AKGPRLLWFGELLPFDY	6
(Kreye et al., 2020)
HL CV05-144	IGHV3-30-3	ARTPGDGMDV	SARS-CoV-2: S1	IGHV3-30	ARAPGDGMDV	6
(Kreye et al., 2020)
HK CV07-265	IGHV3-48	ARRRYSSSWYYYYGMDV	SARS-CoV-2: S1	IGHV3-48	ARRGYSSSWYYYYGMDV	6
(Kreye et al., 2020)
HK CV24-265	IGHV4-34	ARGAPGT	SARS-CoV-2: S1	IGHV4-34	ARGAPGC	2
(Kreye et al., 2020)					ARGAPGY	[2, 10]
COV2-2844	IGHV3-30-3	ARAQGGNYYYGMDV	SARS-CoV-2: non-RBD	IGHV3-30	ARAQGGNYYYGMDV	18
(Zost et al., 2020)				IGHV3-30-3	ARAQGGNYYYGMDV	[9, 18]
COV2-2564
(Zost et al., 2020)
COV2-2565	IGHV4-61	ARGAASFDY	SARS-CoV-2: non-RBD	IGHV4-61	ARGLASFDY	1
(Zost et al., 2020)						2
COV2-2333	IGHV3-7	ARLGGSSWHFDY	SARS-CoV-2: non-RBD	IGHV3-7	ARLGGSSWHFDY	2
(Zost et al., 2020)						8
COV2-2397	IGHV3-7	ARLSGSSWDFDY	SARS-CoV-2: non-RBD	IGHV3-7	ARASGSSWDFDY	1
(Zost et al., 2020)
COV2-2171
(Zost et al., 2020)
COV2-2175
(Zost et al., 2020)
COV2-2239 (Zost et al., 2020)	IGHV3-30-3	ARPRSGSYYAYFDY	SARS-CoV-2: non-RBD	IGHV3-30-3	ARPRSGSYYSYFDY	7
COV2-2178 (Zost et al., 2020)	IGHV3-7	ARVGSSSWYFDY	SARS-CoV-2: non-RBD	IGHV3-7	ARIGSSSWYFDY	17
					ARLGSSSWYFDY	6
					ARVGSSSWHFDY	[11, 13]
					ARVGSSSWYFDY	[5, 12]
					ARVPSSSWYFDY	[2, 7, 18, 19]
COVA3-01 (Brouwer et al., 2020)	IGHV4-59	ARGPAATYYYYMDV	SARS-CoV-2: non-RBD	IGHV4-34	ARGPAATYYYGMDV	13
S304	IGHV3-13	ARGDSSGYYYYFDY	SARS-CoV-1: non-RBD	IGHV3-13	ARGDSSGYYYYFDY	[5, 7]
(Pinto et al., 2020)					ARGYSSGYYYYFDY	13
